# Decoding the endometrial niche of Asherman’s Syndrome at single-cell resolution

**DOI:** 10.1101/2022.10.21.22281346

**Authors:** Xavier Santamaria, Beatriz Roson, Raul Perez, Nandakumar Venkatesan, Javier Gonzalez-Fernandez, Estefania Fernández, Inmaculada Moreno, Hugo Vankelecom, Felipe Vilella, Carlos Simon

## Abstract

Asherman’s Syndrome (AS) is characterized by intrauterine adhesions, which cause infertility, menstrual abnormalities, and recurrent pregnancy loss. While AS occurs as a consequence of traumatic or infectious disruption of the endometrial cell niche, its pathophysiology remains largely unknown and treatment strategies have been restricted to recurrent hysteroscopic removal of intrauterine adhesions with limited success.

We decoded the disrupted endometrial cell niche associated with AS at single-cell (sc) resolution by analyzing transcriptomic data from over 230,000 cells. We sought to prove the functional relevance of our findings by incorporating scRNA-seq analysis into a phase I/II clinical trial of CD133+ bone marrow-derived stem cells in AS patients (EudraCT Number: 2016-003975-23) and through in vitro analysis of AS patient-derived endometrial organoids.

Our integrated analyses supported the construction of an atlas describing the dysfunctional endometrial niche of AS patients, characterized by significant differences in cell population ratios, differential gene expression, and aberrant cell-to-cell communication. Our AS atlas also highlights the existence of two unique cell types – a stressed epithelial population (AS epithelium) expressing the secretory leukocyte protease inhibitor (SLPI) and a population of smooth muscle cells expressing ACTG2 (SMC). These alterations act together to maintain a dysfunctional pro-fibrotic, pro-inflammatory, and anti-angiogenic environment; however, we describe the partial reversion of the cellular, transcriptomic, and aberrant cell-to-cell communication differences *in vivo* and *in vitro* (using endometrial organoids) by patient-specific cell therapy.

This first description of a comprehensive functional endometrial cell atlas of AS provides a holistic view of the disrupted AS-associated endometrial niche, thereby providing insight into pathophysiology and aiding the development of advanced therapeutics.
