## Supplementary figure 6 for "Decoding the endometrial niche of Asherman’s Syndrome at single-cell resolution"

### Sheet: secretory GSEA
Epithelium	W.statistic	p.value	FDR	median.Pre	median.Post
Menstrual_cycle_Secretory.phase_UCell	13741004	3.55692e-26	1.42277e-25	0.589836	0.656736
AS Epithelium	W.statistic	p.value	FDR	median.Pre	median.Post
Menstrual_cycle_Secretory.phase_UCell	6652	2.26056e-53	6.78169e-53	0.259786	0.623214
Stromal	W.statistic	p.value	FDR	median.Pre	median.Post
Menstrual_cycle_Secretory.phase_UCell	267636180	0	0	0.135371	0.2607
Endothelium	W.statistic	p.value	FDR	median.Pre	median.Post
Menstrual_cycle_Secretory.phase_UCell	3388013	2.03396e-42	8.13584e-42	0.164414	0.250643
Perivascular	W.statistic	p.value	FDR	median.Pre	median.Post
Menstrual_cycle_Secretory.phase_UCell	2.50102e+06	1.8286e-75	7.3144e-75	0.174743	0.260514
