## Supplementary figure 8 for "Decoding the endometrial niche of Asherman’s Syndrome at single-cell resolution"

### Sheet: Hoja 1
supp_table_8_ratios_AS_vs_control
	Group	Var1	mean	sd	median
1	AS	B cells	1.36485596385717	3.39401667714115	0.12620950778292
2	AS	CD8+ T cells	3.06936999078412	5.16263466974112	1.17795540597392
3	AS	Ciliated Epithelium	0.670292324238944	1.26160490973352	0.194174757281553
4	AS	Cytotoxic NK	1.39948057696376	3.00763099579221	0.322535408778572
5	AS	DC	1.4649343556431	3.60165346679167	0.457177689728741
6	AS	DN T cells	5.15938305535418	7.30287867823776	2.22222222222222
7	AS	Endothelium	8.65627108963708	9.57470901772501	4.80433263452131
8	AS	Epithelium	13.0148384486306	13.7875296620307	8.32063395306309
9	AS	AS Epithelium	4.5809549897626	12.6917449770905	0.0349406009783368
10	AS	Macrophages	4.92808537636095	10.5327444723987	0.610997963340122
11	AS	MAIT cells	0.42171232504777	0.62101461249014	0.0914355379457483
12	AS	Mast cells	0.044826711138138	0.0849819807293481	0
13	AS	NK	6.62823493431591	9.25873520657828	2.66472868217054
14	AS	Perivascular	7.07238417149769	10.8671014917676	2.04081632653061
15	AS	PV contractible	7.97930691550931	14.7922584919236	0.740740740740741
16	AS	SMC	1.1752642735852	4.30230493849755	0
17	AS	Stromal	32.3698044976735	27.6961352023316	33.2632169401206
18	Control	B cells	0.107066221424371	0.147159526237127	0.0155556228163033
19	Control	CD8+ T cells	1.51630661473955	1.78040530880767	1.12289830729147
20	Control	Ciliated Epithelium	5.86129262782141	4.47199891777621	5.31716738257617
21	Control	Cytotoxic NK	0.332422642534982	0.374579775721994	0.116964777430219
22	Control	DC	0.348589654709048	0.350254110853962	0.18444089675274
23	Control	DN T cells	1.53947454852197	1.48564583830665	0.949621256277071
24	Control	Endothelium	3.35077271016786	3.84883251765739	1.86128183551148
25	Control	Epithelium	49.2895911089187	24.1629010324062	51.6497398853507
26	Control	AS Epithelium	0	0	0
27	Control	Macrophages	0.193875932497251	0.23067475424096	0.080389204090175
28	Control	MAIT cells	0.350528845467988	0.419603207718667	0.23361182390285
29	Control	Mast cells	0.00661231491972341	0.0148845787860875	0
30	Control	NK	3.10608827961778	2.91746684073685	2.33377933305887
31	Control	Perivascular	2.10518535172045	2.72364582925127	0.857981911983746
32	Control	PV contractible	0.0324209224428146	0.0881596485923845	0
33	Control	SMC	0	0	0
34	Control	Stromal	31.8597722244961	20.3701868126701	35.4484782015161
