## Supplementary figure 9 for "Decoding the endometrial niche of Asherman’s Syndrome at single-cell resolution"

### Sheet: Hoja 1
supp_table_9_ratios_pre_vs_post
	Treatment stage	Var1	mean	sd	median
1	Pre	B cells	1.36485596385717	3.39401667714115	0.12620950778292
2	Pre	CD8+ T cells	3.06936999078412	5.16263466974112	1.17795540597392
3	Pre	Ciliated Epithelium	0.670292324238944	1.26160490973352	0.194174757281553
4	Pre	Cytotoxic NK	1.39948057696376	3.00763099579221	0.322535408778572
5	Pre	DC	1.4649343556431	3.60165346679167	0.457177689728741
6	Pre	DN T cells	5.15938305535418	7.30287867823776	2.22222222222222
7	Pre	Endothelium	8.65627108963708	9.57470901772501	4.80433263452131
8	Pre	Epithelium	13.0148384486306	13.7875296620307	8.32063395306309
9	Pre	AS Epithelium	4.5809549897626	12.6917449770905	0.0349406009783368
10	Pre	Macrophages	4.92808537636095	10.5327444723987	0.610997963340122
11	Pre	MAIT cells	0.42171232504777	0.62101461249014	0.0914355379457483
12	Pre	Mast cells	0.044826711138138	0.0849819807293481	0
13	Pre	NK	6.62823493431591	9.25873520657828	2.66472868217054
14	Pre	Perivascular	7.07238417149769	10.8671014917676	2.04081632653061
15	Pre	Contractile PV	7.97930691550931	14.7922584919236	0.740740740740741
16	Pre	SMC	1.1752642735852	4.30230493849755	0
17	Pre	Stromal	32.3698044976735	27.6961352023316	33.2632169401206
18	Post	B cells	0.477963241466637	0.751440672058389	0.0762497481103936
19	Post	CD8+ T cells	3.00061269575026	2.80704244104308	2.94272090592548
20	Post	Ciliated Epithelium	1.40171700788556	1.6056827814264	0.797662466177394
21	Post	Cytotoxic NK	2.67553785809367	8.01931967575524	0.350238906018395
22	Post	DC	0.606049242026365	0.463764768504434	0.548953027730617
23	Post	DN T cells	3.99892178226943	4.64685807363065	2.41834499320354
24	Post	Endothelium	8.12500033171978	6.75620663382223	5.96820504352772
25	Post	Epithelium	17.3046873682493	17.3377646671586	9.96517079562129
26	Post	AS Epithelium	0.160979694957515	0.400955367054831	0.0173524541291345
27	Post	Macrophages	0.94775155188437	1.80430405254916	0.214248169063192
28	Post	MAIT cells	0.272894303706037	0.371747111059332	0.160306376653347
29	Post	Mast cells	0.080386635219936	0.104485778545252	0.032663668252693
30	Post	NK	6.12592080821427	6.16709060903192	3.96059572986332
31	Post	Perivascular	9.47644599883892	13.4998013962746	4.51747012448445
32	Post	Contractile PV	2.72254370385955	6.44287280160724	0.0443621817941032
33	Post	SMC	0.951682816475713	2.31268715232131	0
34	Post	Stromal	41.6709049593827	23.8490827355037	38.7936878067298
